# Describing health inequalities without distortion: Simple-Means MAIHDA vs Random-Effects MAIHDA

**DOI:** 10.64898/2026.08.17.26360592

**Authors:** Juan Merlo, Nasir Z Bashir, Merida Rodriguez-Lopez, Kani Khalaf, Johan Öberg, Raquel Perez-Vicente

**Affiliations:** Unit for Social Epidemiology, Faculty of Medicine, Lund University, Malmö, Sweden; Centre for Primary Health Care Research, Region Skåne, Malmö, Sweden; MRC Biostatistics Unit, University of Cambridge, Cambridge, United Kingdom; Universidad Icesi, Cali, Valle del Cauca, Colombia

## Abstract

Multilevel Analysis of Individual Heterogeneity and Discriminatory Accuracy (MAIHDA) describes health inequalities through three components: (i) specific contextual effects (SCE), (ii) general contextual effects (GCE), and (iii) discriminatory accuracy of the context. We present Simple-Means MAIHDA (S-MAIHDA), which estimates each stratum directly from its observed individuals, with no distributional assumption. The observed proportions are unbiased whatever the stratum size, and their confidence intervals report the uncertainty honestly. S-MAIHDA operationalises the three components on the probability scale. The SCE are the raw and composition-standardised prevalences, and the exact split of every observed stratum prevalence into a reference, the absolute risk difference (ARD) of its area, the ARD of its sociodemographic stratum common to all areas, and the modification of that ARD by the area. The GCE are the variance partition coefficient (VPC), the standardised contextual area under the ROC curve (coAUC*), which allows comparison across outcomes, and the contextual structuring of the between-stratum inequality, expressed as the contextual clustering of inequalities, the additive sociodemographic differences, and the contextual modification of inequalities (CMI). The contextual discriminatory accuracy is expressed by the contextual area under the ROC curve (coAUC), and the sensitivity and specificity at the population prevalence as the threshold for a possible intervention. Because its estimates are the observed data themselves, S-MAIHDA is the canonical description, and the *compare* diagnostic quantifies how Random-Effects MAIHDA (RE-MAIHDA), the usual implementation, departs from it: RE shrinkage pulls small strata towards the overall mean and can hide the very inequalities the analysis seeks. Every measure is computed from a table of counts per stratum, so the individual records need not be shared. The approach is implemented in the *smaihda* Stata command and reproduced in free Python and R code. We illustrate S-MAIHDA in a cross-sectional analysis of 2006 register data from Malmö, Sweden (43,291 individuals; 300 area-sociodemographic strata), showing how the three components separate two contrasting outcomes: psychotropic medication use, almost purely sociodemographic, stable across areas, with weak contextual structuring (VPC ≈ 4%, coAUC* ≈ 63%, CMI ≈ 0%); and choice of a private general practitioner, strongly geographical (VPC ≈ 11%, coAUC* ≈ 72%, CMI ≈ 17%), with the sociodemographic differences reshaped and amplified in wealthy areas. RE-MAIHDA attenuated inequalities. For describing inequalities, S-MAIHDA preserves what the data show.
