## Supplementary material for "Describing health inequalities without distortion: Simple-Means MAIHDA vs Random-Effects MAIHDA": S4 File. Strata of the opioid misuse reanalysis (CSV)

stratum	gender	race_ethnicity	income	age	n	observed_pct	re_pct
1	Male	White	High	18–29	686	9.33	8.94
2	Female	White	High	18–29	567	6.7	6.5
3	Male	White	High	30–49	821	6.09	5.99
4	Female	White	High	30–49	790	4.18	4.26
5	Male	White	High	50+	1084	1.94	2.23
6	Female	White	High	50+	1113	1.44	1.81
7	Male	White	Med	18–29	2061	9.22	9.07
8	Female	White	Med	18–29	2206	6.84	6.78
9	Male	White	Med	30–49	2615	6.12	6.08
10	Female	White	Med	30–49	3030	4.49	4.49
11	Male	White	Med	50+	1231	2.36	2.57
12	Female	White	Med	50+	1407	1.92	2.16
13	Male	White	Low	18–29	1975	13.27	13.04
14	Female	White	Low	18–29	2523	8.84	8.73
15	Male	White	Low	30–49	953	9.86	9.56
16	Female	White	Low	30–49	1422	8.16	8.01
17	Male	White	Low	50+	566	4.42	4.48
18	Female	White	Low	50+	900	2.33	2.63
19	Male	Afr. American	High	18–29	69	8.7	6.93
20	Female	Afr. American	High	18–29	50	16.0	10.24
21	Male	Afr. American	High	30–49	101	1.98	3.5
22	Female	Afr. American	High	30–49	106	1.89	3.44
23	Male	Afr. American	High	50+	71	2.82	4.1
24	Female	Afr. American	High	50+	72	1.39	3.52
25	Male	Afr. American	Med	18–29	355	8.45	7.88
26	Female	Afr. American	Med	18–29	395	4.81	4.79
27	Male	Afr. American	Med	30–49	303	5.94	5.75
28	Female	Afr. American	Med	30–49	378	4.23	4.37
29	Male	Afr. American	Med	50+	156	2.56	3.47
30	Female	Afr. American	Med	50+	190	2.63	3.44
31	Male	Afr. American	Low	18–29	704	8.24	7.99
32	Female	Afr. American	Low	18–29	1010	4.55	4.58
33	Male	Afr. American	Low	30–49	361	6.09	5.89
34	Female	Afr. American	Low	30–49	692	3.9	4.02
35	Male	Afr. American	Low	50+	174	5.75	5.53
36	Female	Afr. American	Low	50+	290	3.79	4.06
37	Male	Hispanic	High	18–29	85	7.06	6.15
38	Female	Hispanic	High	18–29	73	9.59	7.49
39	Male	Hispanic	High	30–49	98	4.08	4.55
40	Female	Hispanic	High	30–49	83	4.82	4.98
41	Male	Hispanic	High	50+	63	3.17	4.33
42	Female	Hispanic	High	50+	58	3.45	4.49
43	Male	Hispanic	Med	18–29	615	8.62	8.25
44	Female	Hispanic	Med	18–29	632	4.91	4.93
45	Male	Hispanic	Med	30–49	482	4.15	4.29
46	Female	Hispanic	Med	30–49	546	2.93	3.23
47	Male	Hispanic	Med	50+	134	3.73	4.27
48	Female	Hispanic	Med	50+	169	2.96	3.71
49	Male	Hispanic	Low	18–29	1094	7.68	7.52
50	Female	Hispanic	Low	18–29	1364	7.48	7.35
51	Male	Hispanic	Low	30–49	686	6.41	6.28
52	Female	Hispanic	Low	30–49	998	4.51	4.56
53	Male	Hispanic	Low	50+	180	5.56	5.39
54	Female	Hispanic	Low	50+	252	3.97	4.21
55	Male	Other REM	High	18–29	88	9.09	7.33
56	Female	Other REM	High	18–29	84	4.76	4.93
57	Male	Other REM	High	30–49	106	2.83	3.89
58	Female	Other REM	High	30–49	115	2.61	3.73
59	Male	Other REM	High	50+	74	1.35	3.5
60	Female	Other REM	High	50+	65	0.0	3.15
61	Male	Other REM	Med	18–29	357	6.72	6.43
62	Female	Other REM	Med	18–29	424	7.78	7.38
63	Male	Other REM	Med	30–49	402	4.23	4.38
64	Female	Other REM	Med	30–49	476	4.2	4.32
65	Male	Other REM	Med	50+	103	0.0	2.62
66	Female	Other REM	Med	50+	130	0.77	2.74
67	Male	Other REM	Low	18–29	548	8.21	7.84
68	Female	Other REM	Low	18–29	615	6.99	6.78
69	Male	Other REM	Low	30–49	248	6.45	6.13
70	Female	Other REM	Low	30–49	314	7.01	6.61
71	Male	Other REM	Low	50+	104	4.81	4.92
72	Female	Other REM	Low	50+	117	1.71	3.26
