## Supplementary material for "Describing health inequalities without distortion: Simple-Means MAIHDA vs Random-Effects MAIHDA": S5 File. The stratum table (data of this paper): dataset-smaihda_stratum_table.csv

area	strata_sociodem_id	strata_global_id	sex	age3	income	area_income	outcome	n	cases
1	1	1	0	1	0	1	psycmed	79	27
1	1	1	0	1	0	1	private	79	17
1	2	2	0	1	1	1	psycmed	167	40
1	2	2	0	1	1	1	private	167	24
1	3	3	0	2	0	1	psycmed	66	23
1	3	3	0	2	0	1	private	66	19
1	4	4	0	2	1	1	psycmed	163	43
1	4	4	0	2	1	1	private	163	19
1	5	5	0	3	0	1	psycmed	74	37
1	5	5	0	3	0	1	private	74	21
1	6	6	0	3	1	1	psycmed	138	45
1	6	6	0	3	1	1	private	138	13
1	7	7	1	1	0	1	psycmed	51	5
1	7	7	1	1	0	1	private	51	8
1	8	8	1	1	1	1	psycmed	98	15
1	8	8	1	1	1	1	private	98	17
1	9	9	1	2	0	1	psycmed	38	8
1	9	9	1	2	0	1	private	38	13
1	10	10	1	2	1	1	psycmed	127	17
1	10	10	1	2	1	1	private	127	22
1	11	11	1	3	0	1	psycmed	57	21
1	11	11	1	3	0	1	private	57	17
1	12	12	1	3	1	1	psycmed	128	15
1	12	12	1	3	1	1	private	128	21
2	1	13	0	1	0	1	psycmed	163	44
2	1	13	0	1	0	1	private	163	14
2	2	14	0	1	1	1	psycmed	182	37
2	2	14	0	1	1	1	private	182	21
2	3	15	0	2	0	1	psycmed	129	49
2	3	15	0	2	0	1	private	129	13
2	4	16	0	2	1	1	psycmed	178	53
2	4	16	0	2	1	1	private	178	19
2	5	17	0	3	0	1	psycmed	174	73
2	5	17	0	3	0	1	private	174	14
2	6	18	0	3	1	1	psycmed	191	48
2	6	18	0	3	1	1	private	191	17
2	7	19	1	1	0	1	psycmed	112	23
2	7	19	1	1	0	1	private	112	7
2	8	20	1	1	1	1	psycmed	134	18
2	8	20	1	1	1	1	private	134	9
2	9	21	1	2	0	1	psycmed	94	27
2	9	21	1	2	0	1	private	94	9
2	10	22	1	2	1	1	psycmed	131	19
2	10	22	1	2	1	1	private	131	14
2	11	23	1	3	0	1	psycmed	115	30
2	11	23	1	3	0	1	private	115	5
2	12	24	1	3	1	1	psycmed	169	32
2	12	24	1	3	1	1	private	169	23
3	1	25	0	1	0	0	psycmed	294	88
3	1	25	0	1	0	0	private	294	47
3	2	26	0	1	1	0	psycmed	286	58
3	2	26	0	1	1	0	private	286	32
3	3	27	0	2	0	0	psycmed	238	88
3	3	27	0	2	0	0	private	238	39
3	4	28	0	2	1	0	psycmed	246	70
3	4	28	0	2	1	0	private	246	41
3	5	29	0	3	0	0	psycmed	255	97
3	5	29	0	3	0	0	private	255	60
3	6	30	0	3	1	0	psycmed	214	72
3	6	30	0	3	1	0	private	214	42
3	7	31	1	1	0	0	psycmed	222	48
3	7	31	1	1	0	0	private	222	30
3	8	32	1	1	1	0	psycmed	197	27
3	8	32	1	1	1	0	private	197	28
3	9	33	1	2	0	0	psycmed	169	54
3	9	33	1	2	0	0	private	169	22
3	10	34	1	2	1	0	psycmed	175	30
3	10	34	1	2	1	0	private	175	22
3	11	35	1	3	0	0	psycmed	164	43
3	11	35	1	3	0	0	private	164	25
3	12	36	1	3	1	0	psycmed	173	27
3	12	36	1	3	1	0	private	173	40
4	1	37	0	1	0	0	psycmed	189	62
4	1	37	0	1	0	0	private	189	49
4	2	38	0	1	1	0	psycmed	230	56
4	2	38	0	1	1	0	private	230	78
4	3	39	0	2	0	0	psycmed	175	70
4	3	39	0	2	0	0	private	175	45
4	4	40	0	2	1	0	psycmed	196	62
4	4	40	0	2	1	0	private	196	79
4	5	41	0	3	0	0	psycmed	174	74
4	5	41	0	3	0	0	private	174	60
4	6	42	0	3	1	0	psycmed	147	42
4	6	42	0	3	1	0	private	147	77
4	7	43	1	1	0	0	psycmed	142	29
4	7	43	1	1	0	0	private	142	34
4	8	44	1	1	1	0	psycmed	172	25
4	8	44	1	1	1	0	private	172	60
4	9	45	1	2	0	0	psycmed	124	42
4	9	45	1	2	0	0	private	124	37
4	10	46	1	2	1	0	psycmed	181	40
4	10	46	1	2	1	0	private	181	66
4	11	47	1	3	0	0	psycmed	118	33
4	11	47	1	3	0	0	private	118	46
4	12	48	1	3	1	0	psycmed	146	24
4	12	48	1	3	1	0	private	146	74
5	1	49	0	1	0	1	psycmed	95	25
5	1	49	0	1	0	1	private	95	11
5	2	50	0	1	1	1	psycmed	208	44
5	2	50	0	1	1	1	private	208	73
5	3	51	0	2	0	1	psycmed	97	37
5	3	51	0	2	0	1	private	97	12
5	4	52	0	2	1	1	psycmed	218	54
5	4	52	0	2	1	1	private	218	91
5	5	53	0	3	0	1	psycmed	121	49
5	5	53	0	3	0	1	private	121	23
5	6	54	0	3	1	1	psycmed	203	66
5	6	54	0	3	1	1	private	203	68
5	7	55	1	1	0	1	psycmed	90	23
5	7	55	1	1	0	1	private	90	4
5	8	56	1	1	1	1	psycmed	138	19
5	8	56	1	1	1	1	private	138	47
5	9	57	1	2	0	1	psycmed	76	19
5	9	57	1	2	0	1	private	76	9
5	10	58	1	2	1	1	psycmed	158	35
5	10	58	1	2	1	1	private	158	69
5	11	59	1	3	0	1	psycmed	90	24
5	11	59	1	3	0	1	private	90	11
5	12	60	1	3	1	1	psycmed	171	30
5	12	60	1	3	1	1	private	171	68
6	1	61	0	1	0	1	psycmed	91	28
6	1	61	0	1	0	1	private	91	33
6	2	62	0	1	1	1	psycmed	169	23
6	2	62	0	1	1	1	private	169	94
6	3	63	0	2	0	1	psycmed	68	18
6	3	63	0	2	0	1	private	68	25
6	4	64	0	2	1	1	psycmed	183	50
6	4	64	0	2	1	1	private	183	96
6	5	65	0	3	0	1	psycmed	82	32
6	5	65	0	3	0	1	private	82	34
6	6	66	0	3	1	1	psycmed	144	45
6	6	66	0	3	1	1	private	144	72
6	7	67	1	1	0	1	psycmed	66	15
6	7	67	1	1	0	1	private	66	12
6	8	68	1	1	1	1	psycmed	120	13
6	8	68	1	1	1	1	private	120	65
6	9	69	1	2	0	1	psycmed	35	10
6	9	69	1	2	0	1	private	35	9
6	10	70	1	2	1	1	psycmed	126	18
6	10	70	1	2	1	1	private	126	69
6	11	71	1	3	0	1	psycmed	44	9
6	11	71	1	3	0	1	private	44	21
6	12	72	1	3	1	1	psycmed	138	22
6	12	72	1	3	1	1	private	138	68
7	1	73	0	1	0	1	psycmed	117	32
7	1	73	0	1	0	1	private	117	30
7	2	74	0	1	1	1	psycmed	169	30
7	2	74	0	1	1	1	private	169	30
7	3	75	0	2	0	1	psycmed	89	35
7	3	75	0	2	0	1	private	89	20
7	4	76	0	2	1	1	psycmed	153	37
7	4	76	0	2	1	1	private	153	26
7	5	77	0	3	0	1	psycmed	100	48
7	5	77	0	3	0	1	private	100	19
7	6	78	0	3	1	1	psycmed	115	37
7	6	78	0	3	1	1	private	115	42
7	7	79	1	1	0	1	psycmed	80	21
7	7	79	1	1	0	1	private	80	10
7	8	80	1	1	1	1	psycmed	128	21
7	8	80	1	1	1	1	private	128	27
7	9	81	1	2	0	1	psycmed	82	28
7	9	81	1	2	0	1	private	82	19
7	10	82	1	2	1	1	psycmed	134	26
7	10	82	1	2	1	1	private	134	25
7	11	83	1	3	0	1	psycmed	73	29
7	11	83	1	3	0	1	private	73	15
7	12	84	1	3	1	1	psycmed	100	23
7	12	84	1	3	1	1	private	100	28
8	1	85	0	1	0	0	psycmed	127	38
8	1	85	0	1	0	0	private	127	28
8	2	86	0	1	1	0	psycmed	142	29
8	2	86	0	1	1	0	private	142	37
8	3	87	0	2	0	0	psycmed	117	49
8	3	87	0	2	0	0	private	117	21
8	4	88	0	2	1	0	psycmed	150	44
8	4	88	0	2	1	0	private	150	39
8	5	89	0	3	0	0	psycmed	138	61
8	5	89	0	3	0	0	private	138	23
8	6	90	0	3	1	0	psycmed	115	34
8	6	90	0	3	1	0	private	115	35
8	7	91	1	1	0	0	psycmed	151	34
8	7	91	1	1	0	0	private	151	19
8	8	92	1	1	1	0	psycmed	114	24
8	8	92	1	1	1	0	private	114	26
8	9	93	1	2	0	0	psycmed	106	32
8	9	93	1	2	0	0	private	106	25
8	10	94	1	2	1	0	psycmed	98	16
8	10	94	1	2	1	0	private	98	29
8	11	95	1	3	0	0	psycmed	89	26
8	11	95	1	3	0	0	private	89	20
8	12	96	1	3	1	0	psycmed	105	25
8	12	96	1	3	1	0	private	105	34
9	1	97	0	1	0	0	psycmed	198	55
9	1	97	0	1	0	0	private	198	16
9	2	98	0	1	1	0	psycmed	216	35
9	2	98	0	1	1	0	private	216	22
9	3	99	0	2	0	0	psycmed	194	72
9	3	99	0	2	0	0	private	194	18
9	4	100	0	2	1	0	psycmed	163	44
9	4	100	0	2	1	0	private	163	21
9	5	101	0	3	0	0	psycmed	206	89
9	5	101	0	3	0	0	private	206	23
9	6	102	0	3	1	0	psycmed	145	41
9	6	102	0	3	1	0	private	145	23
9	7	103	1	1	0	0	psycmed	178	36
9	7	103	1	1	0	0	private	178	12
9	8	104	1	1	1	0	psycmed	161	24
9	8	104	1	1	1	0	private	161	23
9	9	105	1	2	0	0	psycmed	140	42
9	9	105	1	2	0	0	private	140	8
9	10	106	1	2	1	0	psycmed	116	23
9	10	106	1	2	1	0	private	116	19
9	11	107	1	3	0	0	psycmed	117	32
9	11	107	1	3	0	0	private	117	9
9	12	108	1	3	1	0	psycmed	123	27
9	12	108	1	3	1	0	private	123	22
10	1	109	0	1	0	0	psycmed	182	43
10	1	109	0	1	0	0	private	182	17
10	2	110	0	1	1	0	psycmed	235	52
10	2	110	0	1	1	0	private	235	32
10	3	111	0	2	0	0	psycmed	197	71
10	3	111	0	2	0	0	private	197	21
10	4	112	0	2	1	0	psycmed	207	64
10	4	112	0	2	1	0	private	207	30
10	5	113	0	3	0	0	psycmed	201	85
10	5	113	0	3	0	0	private	201	26
10	6	114	0	3	1	0	psycmed	179	58
10	6	114	0	3	1	0	private	179	40
10	7	115	1	1	0	0	psycmed	164	36
10	7	115	1	1	0	0	private	164	10
10	8	116	1	1	1	0	psycmed	168	27
10	8	116	1	1	1	0	private	168	30
10	9	117	1	2	0	0	psycmed	134	37
10	9	117	1	2	0	0	private	134	9
10	10	118	1	2	1	0	psycmed	172	36
10	10	118	1	2	1	0	private	172	19
10	11	119	1	3	0	0	psycmed	147	40
10	11	119	1	3	0	0	private	147	9
10	12	120	1	3	1	0	psycmed	180	45
10	12	120	1	3	1	0	private	180	37
11	1	121	0	1	0	1	psycmed	108	27
11	1	121	0	1	0	1	private	108	33
11	2	122	0	1	1	1	psycmed	217	41
11	2	122	0	1	1	1	private	217	106
11	3	123	0	2	0	1	psycmed	86	28
11	3	123	0	2	0	1	private	86	31
11	4	124	0	2	1	1	psycmed	220	50
11	4	124	0	2	1	1	private	220	85
11	5	125	0	3	0	1	psycmed	107	34
11	5	125	0	3	0	1	private	107	40
11	6	126	0	3	1	1	psycmed	162	52
11	6	126	0	3	1	1	private	162	90
11	7	127	1	1	0	1	psycmed	75	18
11	7	127	1	1	0	1	private	75	19
11	8	128	1	1	1	1	psycmed	152	17
11	8	128	1	1	1	1	private	152	84
11	9	129	1	2	0	1	psycmed	49	10
11	9	129	1	2	0	1	private	49	13
11	10	130	1	2	1	1	psycmed	140	25
11	10	130	1	2	1	1	private	140	55
11	11	131	1	3	0	1	psycmed	67	18
11	11	131	1	3	0	1	private	67	24
11	12	132	1	3	1	1	psycmed	138	24
11	12	132	1	3	1	1	private	138	72
12	1	133	0	1	0	0	psycmed	213	55
12	1	133	0	1	0	0	private	213	22
12	2	134	0	1	1	0	psycmed	202	38
12	2	134	0	1	1	0	private	202	24
12	3	135	0	2	0	0	psycmed	173	63
12	3	135	0	2	0	0	private	173	31
12	4	136	0	2	1	0	psycmed	230	54
12	4	136	0	2	1	0	private	230	35
12	5	137	0	3	0	0	psycmed	216	87
12	5	137	0	3	0	0	private	216	18
12	6	138	0	3	1	0	psycmed	197	53
12	6	138	0	3	1	0	private	197	29
12	7	139	1	1	0	0	psycmed	160	31
12	7	139	1	1	0	0	private	160	14
12	8	140	1	1	1	0	psycmed	171	26
12	8	140	1	1	1	0	private	171	13
12	9	141	1	2	0	0	psycmed	114	28
12	9	141	1	2	0	0	private	114	9
12	10	142	1	2	1	0	psycmed	155	38
12	10	142	1	2	1	0	private	155	25
12	11	143	1	3	0	0	psycmed	151	45
12	11	143	1	3	0	0	private	151	12
12	12	144	1	3	1	0	psycmed	179	39
12	12	144	1	3	1	0	private	179	27
13	1	145	0	1	0	1	psycmed	111	27
13	1	145	0	1	0	1	private	111	30
13	2	146	0	1	1	1	psycmed	195	47
13	2	146	0	1	1	1	private	195	54
13	3	147	0	2	0	1	psycmed	116	44
13	3	147	0	2	0	1	private	116	30
13	4	148	0	2	1	1	psycmed	187	59
13	4	148	0	2	1	1	private	187	56
13	5	149	0	3	0	1	psycmed	156	63
13	5	149	0	3	0	1	private	156	37
13	6	150	0	3	1	1	psycmed	206	60
13	6	150	0	3	1	1	private	206	48
13	7	151	1	1	0	1	psycmed	96	20
13	7	151	1	1	0	1	private	96	31
13	8	152	1	1	1	1	psycmed	142	15
13	8	152	1	1	1	1	private	142	49
13	9	153	1	2	0	1	psycmed	64	22
13	9	153	1	2	0	1	private	64	14
13	10	154	1	2	1	1	psycmed	146	25
13	10	154	1	2	1	1	private	146	51
13	11	155	1	3	0	1	psycmed	78	21
13	11	155	1	3	0	1	private	78	19
13	12	156	1	3	1	1	psycmed	185	41
13	12	156	1	3	1	1	private	185	61
14	1	157	0	1	0	0	psycmed	200	46
14	1	157	0	1	0	0	private	200	23
14	2	158	0	1	1	0	psycmed	299	74
14	2	158	0	1	1	0	private	299	65
14	3	159	0	2	0	0	psycmed	153	58
14	3	159	0	2	0	0	private	153	15
14	4	160	0	2	1	0	psycmed	229	62
14	4	160	0	2	1	0	private	229	60
14	5	161	0	3	0	0	psycmed	177	74
14	5	161	0	3	0	0	private	177	18
14	6	162	0	3	1	0	psycmed	173	48
14	6	162	0	3	1	0	private	173	50
14	7	163	1	1	0	0	psycmed	204	50
14	7	163	1	1	0	0	private	204	17
14	8	164	1	1	1	0	psycmed	167	28
14	8	164	1	1	1	0	private	167	51
14	9	165	1	2	0	0	psycmed	139	44
14	9	165	1	2	0	0	private	139	13
14	10	166	1	2	1	0	psycmed	219	44
14	10	166	1	2	1	0	private	219	42
14	11	167	1	3	0	0	psycmed	133	46
14	11	167	1	3	0	0	private	133	20
14	12	168	1	3	1	0	psycmed	159	31
14	12	168	1	3	1	0	private	159	42
15	1	169	0	1	0	1	psycmed	153	37
15	1	169	0	1	0	1	private	153	13
15	2	170	0	1	1	1	psycmed	171	37
15	2	170	0	1	1	1	private	171	37
15	3	171	0	2	0	1	psycmed	102	37
15	3	171	0	2	0	1	private	102	15
15	4	172	0	2	1	1	psycmed	162	42
15	4	172	0	2	1	1	private	162	41
15	5	173	0	3	0	1	psycmed	163	50
15	5	173	0	3	0	1	private	163	33
15	6	174	0	3	1	1	psycmed	194	42
15	6	174	0	3	1	1	private	194	71
15	7	175	1	1	0	1	psycmed	115	23
15	7	175	1	1	0	1	private	115	12
15	8	176	1	1	1	1	psycmed	135	15
15	8	176	1	1	1	1	private	135	42
15	9	177	1	2	0	1	psycmed	85	25
15	9	177	1	2	0	1	private	85	8
15	10	178	1	2	1	1	psycmed	120	17
15	10	178	1	2	1	1	private	120	33
15	11	179	1	3	0	1	psycmed	97	24
15	11	179	1	3	0	1	private	97	9
15	12	180	1	3	1	1	psycmed	155	31
15	12	180	1	3	1	1	private	155	57
16	1	181	0	1	0	0	psycmed	163	52
16	1	181	0	1	0	0	private	163	10
16	2	182	0	1	1	0	psycmed	202	45
16	2	182	0	1	1	0	private	202	21
16	3	183	0	2	0	0	psycmed	132	41
16	3	183	0	2	0	0	private	132	8
16	4	184	0	2	1	0	psycmed	189	52
16	4	184	0	2	1	0	private	189	35
16	5	185	0	3	0	0	psycmed	226	84
16	5	185	0	3	0	0	private	226	15
16	6	186	0	3	1	0	psycmed	218	69
16	6	186	0	3	1	0	private	218	39
16	7	187	1	1	0	0	psycmed	162	40
16	7	187	1	1	0	0	private	162	10
16	8	188	1	1	1	0	psycmed	115	16
16	8	188	1	1	1	0	private	115	15
16	9	189	1	2	0	0	psycmed	127	27
16	9	189	1	2	0	0	private	127	9
16	10	190	1	2	1	0	psycmed	156	29
16	10	190	1	2	1	0	private	156	27
16	11	191	1	3	0	0	psycmed	117	37
16	11	191	1	3	0	0	private	117	8
16	12	192	1	3	1	0	psycmed	182	38
16	12	192	1	3	1	0	private	182	26
17	1	193	0	1	0	0	psycmed	236	69
17	1	193	0	1	0	0	private	236	53
17	2	194	0	1	1	0	psycmed	240	45
17	2	194	0	1	1	0	private	240	77
17	3	195	0	2	0	0	psycmed	210	82
17	3	195	0	2	0	0	private	210	31
17	4	196	0	2	1	0	psycmed	245	67
17	4	196	0	2	1	0	private	245	65
17	5	197	0	3	0	0	psycmed	210	101
17	5	197	0	3	0	0	private	210	43
17	6	198	0	3	1	0	psycmed	167	46
17	6	198	0	3	1	0	private	167	42
17	7	199	1	1	0	0	psycmed	203	38
17	7	199	1	1	0	0	private	203	30
17	8	200	1	1	1	0	psycmed	182	27
17	8	200	1	1	1	0	private	182	58
17	9	201	1	2	0	0	psycmed	180	48
17	9	201	1	2	0	0	private	180	29
17	10	202	1	2	1	0	psycmed	176	34
17	10	202	1	2	1	0	private	176	50
17	11	203	1	3	0	0	psycmed	163	42
17	11	203	1	3	0	0	private	163	27
17	12	204	1	3	1	0	psycmed	136	29
17	12	204	1	3	1	0	private	136	33
18	1	205	0	1	0	1	psycmed	128	33
18	1	205	0	1	0	1	private	128	11
18	2	206	0	1	1	1	psycmed	205	31
18	2	206	0	1	1	1	private	205	53
18	3	207	0	2	0	1	psycmed	113	43
18	3	207	0	2	0	1	private	113	15
18	4	208	0	2	1	1	psycmed	212	57
18	4	208	0	2	1	1	private	212	53
18	5	209	0	3	0	1	psycmed	128	62
18	5	209	0	3	0	1	private	128	9
18	6	210	0	3	1	1	psycmed	207	69
18	6	210	0	3	1	1	private	207	74
18	7	211	1	1	0	1	psycmed	110	28
18	7	211	1	1	0	1	private	110	11
18	8	212	1	1	1	1	psycmed	118	12
18	8	212	1	1	1	1	private	118	34
18	9	213	1	2	0	1	psycmed	85	22
18	9	213	1	2	0	1	private	85	12
18	10	214	1	2	1	1	psycmed	144	17
18	10	214	1	2	1	1	private	144	46
18	11	215	1	3	0	1	psycmed	86	17
18	11	215	1	3	0	1	private	86	9
18	12	216	1	3	1	1	psycmed	190	45
18	12	216	1	3	1	1	private	190	69
19	1	217	0	1	0	1	psycmed	86	25
19	1	217	0	1	0	1	private	86	21
19	2	218	0	1	1	1	psycmed	157	26
19	2	218	0	1	1	1	private	157	84
19	3	219	0	2	0	1	psycmed	70	26
19	3	219	0	2	0	1	private	70	14
19	4	220	0	2	1	1	psycmed	117	27
19	4	220	0	2	1	1	private	117	64
19	5	221	0	3	0	1	psycmed	103	42
19	5	221	0	3	0	1	private	103	22
19	6	222	0	3	1	1	psycmed	160	54
19	6	222	0	3	1	1	private	160	77
19	7	223	1	1	0	1	psycmed	70	12
19	7	223	1	1	0	1	private	70	18
19	8	224	1	1	1	1	psycmed	117	13
19	8	224	1	1	1	1	private	117	57
19	9	225	1	2	0	1	psycmed	71	16
19	9	225	1	2	0	1	private	71	16
19	10	226	1	2	1	1	psycmed	83	10
19	10	226	1	2	1	1	private	83	46
19	11	227	1	3	0	1	psycmed	70	12
19	11	227	1	3	0	1	private	70	20
19	12	228	1	3	1	1	psycmed	113	16
19	12	228	1	3	1	1	private	113	64
20	1	229	0	1	0	0	psycmed	178	33
20	1	229	0	1	0	0	private	178	12
20	2	230	0	1	1	0	psycmed	202	47
20	2	230	0	1	1	0	private	202	58
20	3	231	0	2	0	0	psycmed	152	55
20	3	231	0	2	0	0	private	152	17
20	4	232	0	2	1	0	psycmed	159	39
20	4	232	0	2	1	0	private	159	26
20	5	233	0	3	0	0	psycmed	144	56
20	5	233	0	3	0	0	private	144	13
20	6	234	0	3	1	0	psycmed	141	41
20	6	234	0	3	1	0	private	141	20
20	7	235	1	1	0	0	psycmed	148	33
20	7	235	1	1	0	0	private	148	10
20	8	236	1	1	1	0	psycmed	168	24
20	8	236	1	1	1	0	private	168	44
20	9	237	1	2	0	0	psycmed	147	37
20	9	237	1	2	0	0	private	147	9
20	10	238	1	2	1	0	psycmed	130	18
20	10	238	1	2	1	0	private	130	24
20	11	239	1	3	0	0	psycmed	114	30
20	11	239	1	3	0	0	private	114	12
20	12	240	1	3	1	0	psycmed	113	23
20	12	240	1	3	1	0	private	113	20
21	1	241	0	1	0	0	psycmed	193	64
21	1	241	0	1	0	0	private	193	13
21	2	242	0	1	1	0	psycmed	158	37
21	2	242	0	1	1	0	private	158	19
21	3	243	0	2	0	0	psycmed	177	91
21	3	243	0	2	0	0	private	177	15
21	4	244	0	2	1	0	psycmed	163	42
21	4	244	0	2	1	0	private	163	11
21	5	245	0	3	0	0	psycmed	180	84
21	5	245	0	3	0	0	private	180	14
21	6	246	0	3	1	0	psycmed	108	42
21	6	246	0	3	1	0	private	108	19
21	7	247	1	1	0	0	psycmed	199	46
21	7	247	1	1	0	0	private	199	7
21	8	248	1	1	1	0	psycmed	134	21
21	8	248	1	1	1	0	private	134	14
21	9	249	1	2	0	0	psycmed	148	46
21	9	249	1	2	0	0	private	148	8
21	10	250	1	2	1	0	psycmed	120	21
21	10	250	1	2	1	0	private	120	10
21	11	251	1	3	0	0	psycmed	156	51
21	11	251	1	3	0	0	private	156	12
21	12	252	1	3	1	0	psycmed	106	15
21	12	252	1	3	1	0	private	106	10
22	1	253	0	1	0	1	psycmed	111	30
22	1	253	0	1	0	1	private	111	13
22	2	254	0	1	1	1	psycmed	172	33
22	2	254	0	1	1	1	private	172	42
22	3	255	0	2	0	1	psycmed	66	20
22	3	255	0	2	0	1	private	66	7
22	4	256	0	2	1	1	psycmed	162	43
22	4	256	0	2	1	1	private	162	40
22	5	257	0	3	0	1	psycmed	96	33
22	5	257	0	3	0	1	private	96	8
22	6	258	0	3	1	1	psycmed	107	33
22	6	258	0	3	1	1	private	107	20
22	7	259	1	1	0	1	psycmed	98	19
22	7	259	1	1	0	1	private	98	5
22	8	260	1	1	1	1	psycmed	106	10
22	8	260	1	1	1	1	private	106	30
22	9	261	1	2	0	1	psycmed	70	24
22	9	261	1	2	0	1	private	70	6
22	10	262	1	2	1	1	psycmed	131	15
22	10	262	1	2	1	1	private	131	34
22	11	263	1	3	0	1	psycmed	71	22
22	11	263	1	3	0	1	private	71	4
22	12	264	1	3	1	1	psycmed	103	14
22	12	264	1	3	1	1	private	103	19
23	1	265	0	1	0	0	psycmed	183	53
23	1	265	0	1	0	0	private	183	25
23	2	266	0	1	1	0	psycmed	146	30
23	2	266	0	1	1	0	private	146	20
23	3	267	0	2	0	0	psycmed	170	75
23	3	267	0	2	0	0	private	170	28
23	4	268	0	2	1	0	psycmed	153	43
23	4	268	0	2	1	0	private	153	22
23	5	269	0	3	0	0	psycmed	175	79
23	5	269	0	3	0	0	private	175	22
23	6	270	0	3	1	0	psycmed	133	36
23	6	270	0	3	1	0	private	133	17
23	7	271	1	1	0	0	psycmed	158	30
23	7	271	1	1	0	0	private	158	13
23	8	272	1	1	1	0	psycmed	100	11
23	8	272	1	1	1	0	private	100	18
23	9	273	1	2	0	0	psycmed	138	36
23	9	273	1	2	0	0	private	138	16
23	10	274	1	2	1	0	psycmed	115	19
23	10	274	1	2	1	0	private	115	19
23	11	275	1	3	0	0	psycmed	112	34
23	11	275	1	3	0	0	private	112	12
23	12	276	1	3	1	0	psycmed	108	21
23	12	276	1	3	1	0	private	108	13
24	1	277	0	1	0	0	psycmed	95	33
24	1	277	0	1	0	0	private	95	24
24	2	278	0	1	1	0	psycmed	140	26
24	2	278	0	1	1	0	private	140	84
24	3	279	0	2	0	0	psycmed	75	38
24	3	279	0	2	0	0	private	75	16
24	4	280	0	2	1	0	psycmed	123	28
24	4	280	0	2	1	0	private	123	86
24	5	281	0	3	0	0	psycmed	94	40
24	5	281	0	3	0	0	private	94	33
24	6	282	0	3	1	0	psycmed	125	52
24	6	282	0	3	1	0	private	125	81
24	7	283	1	1	0	0	psycmed	113	27
24	7	283	1	1	0	0	private	113	18
24	8	284	1	1	1	0	psycmed	110	11
24	8	284	1	1	1	0	private	110	68
24	9	285	1	2	0	0	psycmed	105	38
24	9	285	1	2	0	0	private	105	16
24	10	286	1	2	1	0	psycmed	105	22
24	10	286	1	2	1	0	private	105	71
24	11	287	1	3	0	0	psycmed	84	29
24	11	287	1	3	0	0	private	84	24
24	12	288	1	3	1	0	psycmed	97	21
24	12	288	1	3	1	0	private	97	68
25	1	289	0	1	0	1	psycmed	111	20
25	1	289	0	1	0	1	private	111	26
25	2	290	0	1	1	1	psycmed	180	25
25	2	290	0	1	1	1	private	180	81
25	3	291	0	2	0	1	psycmed	77	25
25	3	291	0	2	0	1	private	77	32
25	4	292	0	2	1	1	psycmed	184	46
25	4	292	0	2	1	1	private	184	72
25	5	293	0	3	0	1	psycmed	108	35
25	5	293	0	3	0	1	private	108	31
25	6	294	0	3	1	1	psycmed	152	50
25	6	294	0	3	1	1	private	152	75
25	7	295	1	1	0	1	psycmed	78	24
25	7	295	1	1	0	1	private	78	16
25	8	296	1	1	1	1	psycmed	130	15
25	8	296	1	1	1	1	private	130	50
25	9	297	1	2	0	1	psycmed	56	16
25	9	297	1	2	0	1	private	56	18
25	10	298	1	2	1	1	psycmed	137	17
25	10	298	1	2	1	1	private	137	57
25	11	299	1	3	0	1	psycmed	67	14
25	11	299	1	3	0	1	private	67	23
25	12	300	1	3	1	1	psycmed	144	26
25	12	300	1	3	1	1	private	144	74
