## Supplementary material for "Describing health inequalities without distortion: Simple-Means MAIHDA vs Random-Effects MAIHDA": S8 File. A worked toy example in a spreadsheet

### Sheet: Read me
Toy example: Simple-Means MAIHDA (smaihda v1.9.0) by hand
3 areas × 2 sociodemographic strata = 6 cells. The same logic as the Malmö example of the paper (25 areas × 12 strata = 300 A-SD strata), only smaller.
SD stratum = income (high or low), one of the dimensions of the sociodemographic strata of the paper. A cell is one SD stratum in one area: the A-SD stratum of the paper.
Outcome = a binary outcome (yes/no), for example psychotropic medication use. "Cases" = number in the cell with the outcome; p = the proportion with the outcome in the cell.
How to use the file
• Change only the blue numbers on a yellow background (n and cases) in sheet 1_Data_SCE. Everything else is a formula and is recalculated.
• Keep the order: two rows per area, in the same order of strata (the formulas of the area tables assume it).
• Every calculation sheet (1 to 5) has a check cell (green background) that should be 0: then the identities hold.
• Try: change the cases of Area C / Income: low from 20 to 10 and see how γ, CMI and coAUC change.
The sheets follow Sections 2.2.1 to 2.2.3 of the paper
1_Data_SCE Section 2.2.1 (SCE): proportions, crude area prevalence, EAR, p*, area ARD*, Δ, common ARD δ, expected prevalence, modification γ.
1b_Figure_SCE Fig 3 of the paper for the toy data: the prevalence of one stratum in each area as area terms (p* + area ARD* = EAR) plus stratum terms (δ + γ = Δ), drawn as steps; choose the stratum.
2_VPC_std Section 2.2.2 (GCE): V*_A, V*_SD, V*_I, VPC*, CCI/G/CMI, first uncorrected, then corrected for binomial noise as in the code (v1.9.0).
2b_Explanation The columns of sheet 2 one by one: formula, what it is, the calculation with the starting data and the value now (A / high income).
3_VPC_crude The same partition in crude form: the mean of the individual values, so that large cells weigh more (crude VPC), plus Tjur's check: VPC = difference in mean risk between cases and non-cases.
4_AUC_DA Sections 2.2.2 and 2.2.3 (the GCE on the discrimination scale, and DA): coAUC, coAUC*, area coAUC, coAUC*, coAUC*EAR, sensitivity and more.
5_Overview All measures in one table: which component, which three choices (level, crude or standardised, noise), value and name in the smaihda code.
The three choices that create all the variants
1. Level: the area alone, or the A-SD strata (area × sociodemographic stratum).
2. Crude or standardised: crude = the mean of the individual values, so that large cells weigh more; standardised (*) = all cells given the same size, whatever their number of individuals.
3. Noise: corrected = the expected binomial variance p(1−p)/n removed (applies only to the variance measures, not to the AUC).
Colours
Blue text on a yellow background = input you can change · black = formula · green text = taken from another sheet · green background = check or key result.
The numbers are invented to show the mechanics; they are not the Malmö data.
Notation (the same symbols as the paper)
p observed prevalence of a cell (p_stratum in the paper).
p_area crude prevalence of the area: its cases / its n.
p*_area = EAR area level: the mean of p over the cells of the area, each cell given the same weight.
p* grand mean: the mean of p over all cells; the reference.
p_pop crude prevalence of the whole population: all cases / N.
The asterisk always means "every cell given the same weight". Without it, every individual counts once, so large cells weigh more. A cell is a single stratum, so p needs no asterisk.
Area ARD* = p*_area − p*. Δ = p − p*_area. δ = mean of Δ of the SD stratum over the areas. γ = Δ − δ.

### Sheet: 1_Data_SCE
Section 2.2.1: the stratum table and the specific contextual effects (SCE)
Every row is a cell (area × stratum). The prevalence splits exactly into four terms: p* + area ARD* + δ + γ.
Area	Stratum	n	Cases (with the outcome)	p (proportion of the cell)	Crude area prevalence p_area	EAR = p*_area	p* (grand mean, the reference)	Area ARD* (composition-standardised)	Δ (deviation from the area level)	δ (common ARD)	Expected prevalence	γ (modification)	Check: p* + ARD* + δ + γ	Check − p (should be 0)
input	input	input	input	cases / n	cases of the area / n of the area (mean of the individual values)	mean of the cell proportions of the area (all cells the same size)	mean of p over all cells (each cell the same weight)	p*_area − p*	p − p*_area	mean of Δ of the stratum over the areas	p*_area + δ	p − expected	the sum of the four terms	exact identity
A	Income: high	400	20	0.05	0.07	0.1	0.171667	-0.0716667	-0.05	-0.095	0.005	0.045	0.05	0
A	Income: low	100	15	0.15	0.07	0.1	0.171667	-0.0716667	0.05	0.095	0.195	-0.045	0.15	0
B	Income: high	300	24	0.08	0.148	0.165	0.171667	-0.00666667	-0.085	-0.095	0.07	0.01	0.08	0
B	Income: low	200	50	0.25	0.148	0.165	0.171667	-0.00666667	0.085	0.095	0.26	-0.01	0.25	0
C	Income: high	150	15	0.1	0.175	0.25	0.171667	0.0783333	-0.15	-0.095	0.155	-0.055	0.1	0
C	Income: low	50	20	0.4	0.175	0.25	0.171667	0.0783333	0.15	0.095	0.345	0.055	0.4	0
Summary
Number of individuals N	1200
Number of cases	144
Crude prevalence p_pop (cases / N)	0.12	← crude: the mean of the individual values (the real population)
p* (grand mean of the cell prevalences)	0.171667	← standardised: all cells given the same size (a hypothetical population of equal cells)
Number of cells K	6
Number of areas A	3
Number of SD strata S	2
By area
Area	n	Cases	Crude prevalence p_area	EAR = p*_area	Area ARD*	Composition gap (p*_area − p_area)
A	500	35	0.07	0.1	-0.0716667	0.03
B	500	74	0.148	0.165	-0.00666667	0.017
C	200	35	0.175	0.25	0.0783333	0.075
With the starting data: Area A has few people in the stratum Income: low, so its crude prevalence is lower than its EAR. That is composition, not the area.
By SD stratum
Stratum	δ (common ARD)	Sum of γ over the areas (should be 0)
Income: high	-0.095	5.55112e-17
Income: low	0.095	-2.77556e-17
γ sums to 0 within every area and within every stratum. The terms therefore do not overlap, and their variances can be added (sheet 2).

### Sheet: 1b_Figure_SCE
Fig 3 of the paper for the toy example: one observed prevalence split into four absolute differences
The prevalence of one stratum in each area is the exact sum of p* (the reference), the area ARD*, the common ARD δ of the stratum and its modification γ by the area (sheet 1_Data_SCE). The charts draw the four terms as steps, like Fig 3 of the paper.
Choose the stratum in B5. Change n and cases in sheet 1_Data_SCE and the charts follow. Values in percentage points; the three charts share a vertical axis from 0 to 50% so that the areas can be compared (widen it if your numbers go higher).
Stratum shown	Income: low
											Area A: Income: low
Area	Grand mean p* (reference)	Area ARD*	Common ARD δ	Modification γ	Observed p	Check: sum − p (should be 0)	Area level p*_area (EAR) = p* + ARD*	Expected = p*_area + δ	Δ = δ + γ: the stratum in this area
A	17.1667	-7.16667	9.5	-4.5	15	0	10	19.5	5
B	17.1667	-0.666667	9.5	-1	25	0	16.5	26	8.5
C	17.1667	7.83333	9.5	5.5	40	0	25	34.5	15
Two blocks. Area terms: p* + area ARD* = the level of the area (its EAR, p*_area), where the area stands in relation to the whole population. Stratum terms: δ + γ = Δ, where the stratum stands within its area. δ is the part the stratum carries into every area; γ belongs to the stratum in that area (the area × stratum interaction). Expected = p*_area + δ; γ = observed − expected.
Across all cells, the variances of the area ARD*, the δ and the γ are the three components CCI, G and CMI (sheet 2_VPC_std). The colours are those of Fig 3: grey p*, blue area ARD* (CCI), green δ (G), orange γ (CMI), white the observed prevalence.
Chart data (formulas). "Bar starts at" is the level where each step begins, the level reached by the steps before it; it is not drawn, it only lifts the coloured bar to its place.
A	Bar starts at	p*	Area ARD*	Common ARD δ	Modification γ	Observed p
p*		17.1667
Area ARD*	10		7.16667
Common ARD δ	10			9.5
Modification γ	15				4.5
Observed p						15
											Area B: Income: low
B	Bar starts at	p*	Area ARD*	Common ARD δ	Modification γ	Observed p
p*		17.1667
Area ARD*	16.5		0.666667
Common ARD δ	16.5			9.5
Modification γ	25				1
Observed p						25
C	Bar starts at	p*	Area ARD*	Common ARD δ	Modification γ	Observed p
p*		17.1667
Area ARD*	17.1667		7.83333
Common ARD δ	25			9.5
Modification γ	34.5				5.5
Observed p						40
											Area C: Income: low

### Sheet: 2_VPC_std
Section 2.2.2: standardised variance partition (VPC*) and CCI/G/CMI, with all cells given the same size
Total variance p*(1 − p*): the spread of the individual 0/1 values around the grand mean p*. It splits into between areas (V*_A) + between cells within an area (V*_SD) + within cells (V*_I).
Area	Stratum	n	Cell p	Area level p*_area (EAR)	Grand mean p*	(Area level − grand mean)² (p*_area − p*)²	(Cell − area level)² (p − p*_area)²	Within-cell spread p(1 − p)	δ	γ	δ²	γ²	nz = p(1−p)/n	S_a (cells in the area)	(1 − 1/S_a)·nz	(1 − S_a/K)·nz/S_a
						distance of the area from the grand mean; both standardised → V*_A	distance of the cell from its area → V*_SD	0/1 spread within the cell → V*_I			→ V*_G	→ V*_CMI	expected random variance of p		noise in the deviation from the area	noise in the distance of the area from p* (v1.9.0)
A	Income: high	400	0.05	0.1	0.171667	0.00513611	0.0025	0.0475	-0.095	0.045	0.009025	0.002025	0.00011875	2	5.9375e-05	3.95833e-05
A	Income: low	100	0.15	0.1	0.171667	0.00513611	0.0025	0.1275	0.095	-0.045	0.009025	0.002025	0.001275	2	0.0006375	0.000425
B	Income: high	300	0.08	0.165	0.171667	4.44444e-05	0.007225	0.0736	-0.095	0.01	0.009025	0.0001	0.000245333	2	0.000122667	8.17778e-05
B	Income: low	200	0.25	0.165	0.171667	4.44444e-05	0.007225	0.1875	0.095	-0.01	0.009025	0.0001	0.0009375	2	0.00046875	0.0003125
C	Income: high	150	0.1	0.25	0.171667	0.00613611	0.0225	0.09	-0.095	-0.055	0.009025	0.003025	0.0006	2	0.0003	0.0002
C	Income: low	50	0.4	0.25	0.171667	0.00613611	0.0225	0.24	0.095	0.055	0.009025	0.003025	0.0048	2	0.0024	0.0016
A. Partition of the total variance (uncorrected)
K (number of cells)	6
V*_A between areas	0.00377222	mean of column G
V*_SD between strata within an area	0.0107417	mean of column H
V*_I within strata	0.127683	mean of column I
Sum V*_A + V*_SD + V*_I	0.142197
Total variance p*(1 − p*)	0.142197
Check: sum − total (should be 0)	0	the identity is exact
VPC* area	0.0265281	V*_A / total
VPC* A-SD	0.102069	(V*_A + V*_SD) / total
B. Where does the inequality between strata lie? (uncorrected)
Between-stratum variance V*_A + V*_SD	0.0145139
V*_CMI = mean of γ²	0.00171667	modification by the area
V*_G = V*_SD − V*_CMI	0.009025	common gradient (as in the code)
Check: mean of δ² − V*_G (should be 0)	0	δ and γ are orthogonal
CCI	0.259904	share that is the area level
G	0.621818	share that is the common gradient
CMI	0.118278	share that is the modification by the area
Sum CCI + G + CMI	1	should be 100%
C. Noise correction (method of moments, as in decompose() and three_way(), smaihda v1.9.0)
A (number of areas)	3
S (number of SD strata)	2
nz_A expected noise in V*_A	0.000443144	mean of column Q: the area is compared with p*, computed from the same cells
nz_SD expected noise in V*_SD	0.000664715	mean of (1 − 1/S_a)·nz
V*_A corrected	0.00332908	floored at 0 (boundary rule)
V*_SD corrected	0.010077
V*_I corrected (implicit remainder)	0.128791	the noise moves here; the total is unchanged
VPC* area, corrected	0.0234117	reported in the article
VPC* A-SD, corrected	0.0942777	reported in the article
mean nz	0.00132943
V*_CMI corrected	0.00127352	V_int − (1−1/A)(1−1/S)·mean(nz), between 0 and V*_SD corrected
CCI corrected	0.248327	reported in the article
G corrected	0.656677	reported in the article
CMI corrected	0.0949963	reported in the article
Sum	1	should be 100%
With the starting data the correction lowers VPC* A-SD by just under one percentage point (the cells have n = 50 to 400). Try n = 10 to 20 in sheet 1_Data_SCE and watch the correction grow.

### Sheet: 2b_Explanation
Column	Formula	What it is	Calculation with the starting data (A / high income)	Value now (A / high income)
n	input	number of individuals in the cell	400	400
p	cases / n	proportion with the outcome in the cell	20/400 = 0.05	0.05
p*_area (EAR)	mean of p of the cells of the area	the area level with cells of equal size	(0.05 + 0.15)/2 = 0.10	0.1
p*	mean of p of all 6 cells	grand mean (the reference)	1.03/6 = 0.1717	0.171667
(p*_area − p*)²		distance of the area from the grand mean, squared	(0.10 − 0.1717)² = 0.005136	0.00513611
(p − p*_area)²		distance of the cell from its area, squared	(0.05 − 0.10)² = 0.0025	0.0025
p(1 − p)		the 0/1 spread within the cell	0.05 × 0.95 = 0.0475	0.0475
δ	mean of Δ = p − p*_area of the stratum over all areas	common ARD of "high income"	(−0.05 − 0.085 − 0.15)/3 = −0.095	-0.095
γ	Δ − δ	modification of the gradient by the area	−0.05 − (−0.095) = +0.045	0.045
δ²		squared common gradient	0.009025	0.009025
γ²		squared modification	0.002025	0.002025
nz	p(1 − p) / n	expected random variance of the p of the cell	0.0475/400 = 0.000119	0.00011875
S_a	number of cells in the area		2	2
(1 − 1/S_a)·nz		random noise in the deviation from the area	0.5 × 0.000119 = 0.000059	5.9375e-05
(1 − S_a/K)·nz/S_a	(1 − S_a/K) · nz / S_a	random noise in the distance of the area from p*	(1 − 2/6) × 0.000119 / 2 = 0.000040	3.95833e-05

### Sheet: 3_VPC_crude
Crude variance partition: the mean of the individual values, so that the cells weigh by their size
The same three components, but around the crude population prevalence p_pop, with the crude area prevalence p_area as the area level. No asterisk: every individual counts once.
Area	Stratum	n	Cases	p	Crude area prevalence p_area	Population prevalence p_pop	n·(p_area − p_pop)²	n·(p − p_area)²	n·p(1 − p)	Cases × p	Non-cases × p
							→ V_A	→ V_SD	→ V_I	for Tjur: risk of the cases	for Tjur: risk of the non-cases
A	Income: high	400	20	0.05	0.07	0.12	1	0.16	19	1	19
A	Income: low	100	15	0.15	0.07	0.12	0.25	0.64	12.75	2.25	12.75
B	Income: high	300	24	0.08	0.148	0.12	0.2352	1.3872	22.08	1.92	22.08
B	Income: low	200	50	0.25	0.148	0.12	0.1568	2.0808	37.5	12.5	37.5
C	Income: high	150	15	0.1	0.175	0.12	0.45375	0.84375	13.5	1.5	13.5
C	Income: low	50	20	0.4	0.175	0.12	0.15125	2.53125	12	8	12
Partition
N	1200
V_A	0.0018725
V_SD	0.00636917
V_I	0.0973583
Total variance p_pop(1 − p_pop)	0.1056
Check: V_A + V_SD + V_I − total (should be 0)	0
Crude VPC area	0.017732
Crude VPC A-SD	0.0780461
Crude CCI	0.227199
Tjur's reading (2009): VPC = the difference in mean stratum risk between cases and non-cases
Mean risk in the strata of the cases	0.188681
Mean risk in the strata of the non-cases	0.110634
Difference	0.0780461
Check: difference − crude VPC A-SD (should be 0)	0	exact for the crude VPC

### Sheet: 4_AUC_DA
Sections 2.2.2 and 2.2.3: contextual AUC and classification
coAUC = the probability that a random case lives in a cell with a higher p than a random non-case (equal p counts ½). The score is the observed p of the cell.
Area	Stratum	n	Cases	Non-cases	p	Non-cases in cells with lower p	Non-cases in cells with the same p	Contribution to coAUC	Weight of cases (= p)	Weight of non-cases (= 1 − p)	Lower p (weight)	Same p (weight)	Contribution to coAUC*	High risk? (p ≥ p_pop)	TP	FP	FN	TN
				n − cases			counts ½	cases × (lower + ½·same)	every cell weighs 1					1 = flagged	cases in high-risk cells	non-cases in high-risk cells	cases in low-risk cells	non-cases in low-risk cells
A	Income: high	400	20	380	0.05	0	380	3800	0.05	0.95	0	0.95	0.02375	0	0	0	20	380
A	Income: low	100	15	85	0.15	791	85	12502.5	0.15	0.85	2.77	0.85	0.47925	1	15	85	0	0
B	Income: high	300	24	276	0.08	380	276	12432	0.08	0.92	0.95	0.92	0.1128	0	0	0	24	276
B	Income: low	200	50	150	0.25	876	150	47550	0.25	0.75	3.62	0.75	0.99875	1	50	150	0	0
C	Income: high	150	15	135	0.1	656	135	10852.5	0.1	0.9	1.87	0.9	0.232	0	0	0	15	135
C	Income: low	50	20	30	0.4	1026	30	20820	0.4	0.6	4.37	0.6	1.868	1	20	30	0	0
A. A-SD strata
coAUC A-SD (crude, DA)	0.709944	the individuals are counted → discriminatory accuracy (Section 2.2.3)
coAUC* A-SD (standardised, GCE)	0.725626	every cell weighs 1 → general contextual effect (Section 2.2.2)
B. Area level
Area	n	Cases	Non-cases	Crude prevalence p_area	EAR = p*_area	Non-cases in areas with a lower crude prevalence	…the same	Contribution to coAUC	Weight 1: lower crude	…the same	Contribution to coAUC*	Weight 1: lower EAR	…the same	Contribution to coAUC*EAR
A	500	35	465	0.07	0.1	0	465	8137.5	0	0.93	0.03255	0	0.9	0.045
B	500	74	426	0.148	0.165	465	426	50172	0.93	0.852	0.200688	0.9	0.835	0.217387
C	200	35	165	0.175	0.25	891	165	34072.5	1.782	0.825	0.384037	1.735	0.75	0.5275
coAUC area (crude, DA)	0.607521	the areas are ranked by crude prevalence and the individuals are counted
coAUC* area (one weight per area, crude rank)	0.602484	every area weighs the same, but the rank carries the composition
coAUC*EAR area	0.617208	every area weighs the same, ranked by EAR → the counterpart of VPC* area
C. Classification at the threshold = population prevalence p_pop (Section 2.2.3)
Threshold	0.12
Number of high-risk cells	3
Sensitivity	0.590278	share of the cases who live in high-risk cells
Specificity	0.749053	share of the non-cases who live in low-risk cells
Positive predictive value	0.242857	share of cases among the people in high-risk cells
False negatives (share of the cases)	0.409722	the same as 1 − sensitivity; Rose's prevention paradox
False positives (share of the non-cases)	0.250947	the same as 1 − specificity
Check: TP + FP + FN + TN − N (should be 0)	0	every individual falls in exactly one box

### Sheet: 5_Overview
All measures of the toy example: component, the three choices and the name in smaihda
Measure	Component	Level	Crude or standardised	Noise	Value	Name in the S2 File code	What it says
Crude prevalence	SCE	A-SD, area	crude	–	0.12	p, wilson()	the burden in the real population
EAR = p*_area (area level)	SCE	area	standardised	–	0.1	pa (three_way)	the prevalence of the area if all its strata were of equal size (example: area A)
p* (grand mean, the reference)	SCE	all	standardised	–	0.171667	m / pbar_s	mean of all cell prevalences, each cell the same weight
Area ARD*	SCE	area	standardised	–	-0.0716667	–	p*_area − p* (example: area A)
δ common ARD	SCE	SD stratum	standardised	–	0.095	delt	the gradient that repeats in every area (example: low income)
γ modification	SCE	A-SD	standardised	–	0.055	gamma	what the area adds or removes (example: C, low income)
VPC* area	GCE	area	standardised	corrected	0.0234117	VPC_A_c	share of the individual variance between areas
VPC* A-SD	GCE	A-SD	standardised	corrected	0.0942777	VPC_ASD_c	share of the individual variance between strata
VPC* A-SD	GCE (S1 Text)	A-SD	standardised	uncorrected	0.102069	VPC_ASD_s	the same before the noise correction
VPC A-SD	GCE (S1 Text)	A-SD	crude	uncorrected	0.0780461	VPC_ASD	the real population; = Tjur's difference
coAUC* A-SD	GCE	A-SD	standardised	not needed	0.725626	AUC_s (auc_std)	the GCE on the discrimination scale, comparable between outcomes
coAUC* area	GCE	area	standardised (size)	not needed	0.602484	AUC_area_s	every area weighs the same but is ranked by crude prevalence
coAUC*EAR area	GCE	area	standardised (size + composition)	not needed	0.617208	auc_area_ear	the counterpart of VPC* area
CCI	GCE	A-SD	standardised	corrected	0.248327	CCI (three_way)	share of the between-stratum inequality that is the area level
G	GCE	A-SD	standardised	corrected	0.656677	G (three_way)	share that is the common gradient
CMI	GCE	A-SD	standardised	corrected	0.0949963	CMI (three_way)	share that is the modification by the area
coAUC A-SD	DA	A-SD	crude	not needed	0.709944	AUC (auc)	how well the strata separate cases from non-cases in reality
coAUC area	DA	area	crude	not needed	0.607521	AUC_area	how well the area alone separates them
Sensitivity	DA	A-SD	crude	–	0.590278	sens (classify)	share of the cases that a directed strategy reaches
Specificity	DA	A-SD	crude	–	0.749053	spec	share of the non-cases left outside the strategy
PPV	DA	A-SD	crude	–	0.242857	ppv	share of cases among the people the strategy reaches
False negatives	DA	A-SD	crude	–	0.409722	FN / (TP + FN)	the cases the strategy misses (Rose)
False positives	DA	A-SD	crude	–	0.250947	FP / (FP + TN)	the non-cases that a directed strategy reaches without need
Check: CCI + G + CMI − 100% (should be 0)					0
